# Research Transparency in 59 Disciplines of Clinical Medicine: A Meta-Research Study

**DOI:** 10.1101/2024.04.08.24305416

**Authors:** Ahmad Sofi-Mahmudi, Eero Raittio, Sergio E. Uribe, Sahar Khademioore, Dena Zeraatkar, Lawrence Mbuagbaw, Lex M. Bouter, Karen A. Robinson

## Abstract

**Background:** Transparency in health research is crucial as it allows for the scrutiny and replication of findings, fosters confidence in scientific outcomes, and ultimately contributes to the advancement of knowledge and the betterment of society.

**Aim:** We aimed to assess five transparency practices in scientific publications (data availability, code availability, protocol registration, conflicts of interest (COI) and funding disclosures) from open-access articles published in medical journals.

**Methods:** We searched and exported all open-access articles from Science Citation Index Expanded (SCIE)-indexed journals through the Europe PubMed Central database published until March 16, 2024. Basic journal- and article-related information was retrieved from the database. We then assessed five transparency practices in the articles using the *rtransparent* package in R.

**Results:** The analysis included 2,002,955 open-access articles from SCIE-indexed medical journals (open-access percentage=59.0%). Of these, 87.5% (95% CI: 87.4%-87.5%) disclosed COI and 80.1% (95% CI: 80.0%-80.1%) disclosed funding. Protocol registration was declared in 6.6% (95% CI: 6.6%-6.6%), data sharing in 7.6% (95% CI: 7.6%-7.6%), and code sharing in 1.4% (95% CI: 1.4%-1.4%) of the articles. More than 76.0% declared at least two transparency practices, while all five practices were declared in less than 0.02%. The data showed an increasing trend in all transparency practices since the late 2000s. Articles published in journals with higher impact factors and articles receiving more citations had increased odds of COI and funding disclosures, as well as data and code sharing. There were notable differences in transparency practices across the disciplines.

**Conclusion:** While most articles had COI and funding disclosures, adherence to other transparency practices was grossly insufficient. To increase protocol registration, data, and code sharing, much stronger incentives and mandates are needed from all stakeholders.
