## Appendix 2 for "Research Transparency in 59 Disciplines of Clinical Medicine: A Meta-Research Study"

Category	all_journals	available_journals_issn	availability_percentage_issn	available_journals_name	availability_percentage_name	all_articles_20240316	oa_articles_20240316	percentage_oa
ALLERGY - SCIE	28	25	0.892857142857143	25	89.29	12474	6453	51.73
ANDROLOGY - SCIE	8	10	1.25	8	100	4524	3257	71.99
ANESTHESIOLOGY - SCIE	33	29	0.878787878787879	28	84.85	13353	5859	43.88
AUDIOLOGY & SPEECH-LANGUAGE PATHOLOGY - SCIE	27	27	1	26	96.3	9530	1571	16.48
BEHAVIORAL SCIENCES - SCIE	53	47	0.886792452830189	47	88.68	28759	11610	40.37
CARDIAC & CARDIOVASCULAR SYSTEMS - SCIE	141	134	0.950354609929078	129	91.49	106779	55693	52.16
CLINICAL NEUROLOGY - SCIE	208	195	0.9375	194	93.27	149988	63219	42.15
CRITICAL CARE MEDICINE - SCIE	36	30	0.833333333333333	30	83.33	25299	12456	49.24
DENTISTRY, ORAL SURGERY & MEDICINE - SCIE	91	69	0.758241758241758	69	75.82	30115	15593	51.78
DERMATOLOGY - SCIE	68	55	0.808823529411765	55	80.88	23724	12462	52.53
EMERGENCY MEDICINE - SCIE	32	27	0.84375	27	84.38	14248	8983	63.05
ENDOCRINOLOGY & METABOLISM - SCIE	145	134	0.924137931034483	128	88.28	107196	59540	55.54
ENGINEERING, BIOMEDICAL - SCIE	90	84	0.933333333333333	82	91.11	39334	16140	41.03
GASTROENTEROLOGY & HEPATOLOGY - SCIE	92	87	0.945652173913043	87	94.57	81562	32704	40.1
GENETICS & HEREDITY - SCIE	175	172	0.982857142857143	168	96	192707	125139	64.94
GERIATRICS & GERONTOLOGY - SCIE	53	55	1.0377358490566	52	98.11	49770	30578	61.44
HEALTH CARE SCIENCES & SERVICES - SCIE	108	104	0.962962962962963	102	94.44	108260	76605	70.76
HEALTH POLICY & SERVICES - SSCI	88	77	0.875	75	85.23	52967	34324	64.8
HEMATOLOGY - SCIE	76	73	0.960526315789474	73	96.05	59206	16722	28.24
IMMUNOLOGY - SCIE	162	166	1.02469135802469	164	101.23	202552	133696	66.01
INFECTIOUS DISEASES - SCIE	92	100	1.08695652173913	97	105.43	115305	65193	56.54
INTEGRATIVE & COMPLEMENTARY MEDICINE - SCIE	29	27	0.931034482758621	26	89.66	24173	21468	88.81
MATERIALS SCIENCE, BIOMATERIALS - SCIE	40	33	0.825	33	82.5	15509	4946	31.89
MEDICAL ETHICS - SCIE	16	15	0.9375	14	87.5	5313	2959	55.69
MEDICAL INFORMATICS - SCIE	30	29	0.966666666666667	29	96.67	29537	20970	71
MEDICAL LABORATORY TECHNOLOGY - SCIE	29	23	0.793103448275862	22	75.86	9862	5397	54.73
MEDICINE, GENERAL & INTERNAL - SCIE	169	138	0.816568047337278	131	77.51	281815	199331	70.73
MEDICINE, LEGAL - SCIE	17	14	0.823529411764706	14	82.35	1778	1231	69.24
MEDICINE, RESEARCH & EXPERIMENTAL - SCIE	140	127	0.907142857142857	124	88.57	233192	176858	75.84
NEUROIMAGING - SCIE	14	12	0.857142857142857	11	78.57	24995	7782	31.13
NEUROSCIENCES - SCIE	273	260	0.952380952380952	257	94.14	299063	147989	49.48
NURSING - SCIE	124	104	0.838709677419355	104	83.87	22758	9844	43.26
NUTRITION & DIETETICS - SCIE	88	74	0.840909090909091	67	76.14	79170	57091	72.11
OBSTETRICS & GYNECOLOGY - SCIE	83	82	0.987951807228916	79	95.18	47970	21331	44.47
ONCOLOGY - SCIE	242	240	0.991735537190083	235	97.11	325804	219797	67.46
OPHTHALMOLOGY - SCIE	62	60	0.967741935483871	58	93.55	47365	22887	48.32
ORTHOPEDICS - SCIE	82	74	0.902439024390244	72	87.8	61315	33737	55.02
OTORHINOLARYNGOLOGY - SCIE	44	44	1	41	93.18	20600	7517	36.49
PATHOLOGY - SCIE	77	71	0.922077922077922	70	90.91	37249	13557	36.4
PEDIATRICS - SCIE	129	124	0.961240310077519	121	93.8	74584	35283	47.31
PERIPHERAL VASCULAR DISEASE - SCIE	65	62	0.953846153846154	62	95.38	41549	10289	24.76
PHARMACOLOGY & PHARMACY - SCIE	275	261	0.949090909090909	253	92	234852	126704	53.95
PRIMARY HEALTH CARE - SCIE	18	11	0.611111111111111	11	61.11	16922	5252	31.04
PSYCHIATRY - SCIE	156	144	0.923076923076923	142	91.03	111936	52425	46.83
PSYCHOLOGY, CLINICAL - SSCI	131	103	0.786259541984733	98	74.81	35722	9236	25.86
PUBLIC, ENVIRONMENTAL & OCCUPATIONAL HEALTH - SCIE	203	185	0.911330049261084	183	90.15	245585	174687	71.13
RADIOLOGY, NUCLEAR MEDICINE & MEDICAL IMAGING - SCIE	134	128	0.955223880597015	126	94.03	103298	41233	39.92
REHABILITATION - SCIE	68	63	0.926470588235294	62	91.18	22047	8556	38.81
REPRODUCTIVE BIOLOGY - SCIE	30	30	1	29	96.67	18577	7276	39.17
RESPIRATORY SYSTEM - SCIE	64	64	1	64	100	55737	24662	44.25
RHEUMATOLOGY - SCIE	34	30	0.88235294117647	30	88.24	33828	21863	64.63
SPORT SCIENCES - SCIE	88	56	0.636363636363636	56	63.64	32525	12691	39.02
SUBSTANCE ABUSE - SCIE	21	20	0.952380952380952	20	95.24	22332	3623	16.22
SURGERY - SCIE	212	193	0.910377358490566	193	91.04	119675	46685	39.01
TOXICOLOGY - SCIE	93	90	0.967741935483871	86	92.47	41580	28741	69.12
TRANSPLANTATION - SCIE	25	24	0.96	24	96	14697	4469	30.41
TROPICAL MEDICINE - SCIE	23	19	0.826086956521739	18	78.26	38237	32342	84.58
UROLOGY & NEPHROLOGY - SCIE	90	85	0.944444444444444	83	92.22	51689	23013	44.52
VIROLOGY - SCIE	36	34	0.944444444444444	34	94.44	85456	39494	46.22
