## Appendix 3 for "Research Transparency in 59 Disciplines of Clinical Medicine: A Meta-Research Study"

category	COI Disclosure	COI Disclosure %	Funding disclosure	Funding disclosure %	Protocol registration	Protocol registration %	Data sharing	Data sharing %	Code sharing	Code sharing %
Allergy	5921	91.8	4480	69.4	399	6.2	213	3.3	18	0.3
Andrology	3103	95.3	2108	64.7	104	3.2	314	9.6	4	0.1
Anesthesiology	5636	96.2	5123	87.4	2019	34.5	210	3.6	29	0.5
Audiology & Speech-language Pathology	1334	84.9	1465	93.3	49	3.1	92	5.9	43	2.7
Behavioral Sciences	9716	83.7	9912	85.4	276	2.4	695	6	237	2
Cardiac & Cardiovascular Systems	52082	93.5	44061	79.1	5534	9.9	2700	4.8	299	0.5
Clinical Neurology	58031	91.8	50441	79.8	5529	8.7	2107	3.3	561	0.9
Critical Care Medicine	11869	95.3	8071	64.8	1894	15.2	285	2.3	62	0.5
Dentistry, Oral Surgery & Medicine	12799	82.1	11172	71.6	1553	10	443	2.8	24	0.2
Dermatology	11209	89.9	9191	73.8	772	6.2	321	2.6	11	0.1
Emergency Medicine	8697	96.8	5937	66.1	638	7.1	200	2.2	15	0.2
Endocrinology & Metabolism	56575	95	50419	84.7	5033	8.5	2950	5	359	0.6
Engineering, Biomedical	13533	83.8	14174	87.8	570	3.5	1122	7	537	3.3
Gastroenterology & Hepatology	31095	95.1	23107	70.7	2608	8	1860	5.7	181	0.6
Genetics & Heredity	102348	81.8	110681	88.4	1173	0.9	47449	37.9	9508	7.6
Geriatrics & Gerontology	28955	94.7	27080	88.6	2668	8.7	1926	6.3	260	0.9
Health Care Sciences & Services	72408	94.5	64036	83.6	7786	10.2	2576	3.4	1362	1.8
Health Policy & Services	31862	92.8	30488	88.8	2714	7.9	881	2.6	215	0.6
Hematology	15663	93.7	13461	80.5	1395	8.3	1312	7.8	147	0.9
Immunology	102579	76.7	99737	74.6	4138	3.1	12327	9.2	1220	0.9
Infectious Diseases	56448	86.6	54097	83	3877	5.9	5732	8.8	840	1.3
Integrative & Complementary Medicine	19446	90.6	18045	84.1	1698	7.9	636	3	14	0.1
Materials Science, Biomaterials	4364	88.2	4651	94	16	0.3	244	4.9	18	0.4
Medical Ethics	2381	80.5	2337	79	70	2.4	70	2.4	9	0.3
Medical Informatics	20104	95.9	17234	82.2	3055	14.6	1203	5.7	1329	6.3
Medical Laboratory Technology	4671	86.5	3254	60.3	74	1.4	220	4.1	14	0.3
Medicine, General & Internal	180703	90.7	159090	79.8	25679	12.9	8795	4.4	1416	0.7
Medicine, Legal	758	61.6	900	73.1	19	1.5	49	4	12	1
Medicine, Research & Experimental	138666	78.4	140803	79.6	12689	7.2	13920	7.9	1516	0.9
Neuroimaging	5567	71.5	7383	94.9	389	5	1920	24.7	967	12.4
Neurosciences	134620	91	129763	87.7	5271	3.6	9556	6.5	5152	3.5
Nursing	7865	79.9	7325	74.4	601	6.1	204	2.1	5	0.1
Nutrition & Dietetics	54887	96.1	52223	91.5	7494	13.1	2253	3.9	223	0.4
Obstetrics & Gynecology	20496	96.1	17626	82.6	2752	12.9	605	2.8	52	0.2
Oncology	187678	85.4	176252	80.2	10870	4.9	16947	7.7	1701	0.8
Ophthalmology	19534	85.3	19275	84.2	1412	6.2	885	3.9	244	1.1
Orthopedics	31607	93.7	26362	78.1	3393	10.1	526	1.6	39	0.1
Otorhinolaryngology	6355	84.5	5030	66.9	336	4.5	152	2	36	0.5
Pathology	11941	88.1	10282	75.8	171	1.3	1014	7.5	133	1
Pediatrics	33114	93.9	28164	79.8	3036	8.6	1146	3.2	95	0.3
Peripheral Vascular Disease	9722	94.5	8596	83.5	1177	11.4	337	3.3	59	0.6
Pharmacology & Pharmacy	115247	91	112206	88.6	5458	4.3	7271	5.7	798	0.6
Primary Health Care	5116	97.4	4326	82.4	643	12.2	86	1.6	16	0.3
Psychiatry	48140	91.8	43424	82.8	5296	10.1	2128	4.1	687	1.3
Psychology, Clinical	8118	87.9	6963	75.4	867	9.4	660	7.1	97	1.1
Public, Environmental & Occupational Health	156582	89.6	146734	84	9647	5.5	5966	3.4	1742	1
Radiology, Nuclear Medicine & Medical Imaging	31723	76.9	30362	73.6	1692	4.1	2044	5	1536	3.7
Rehabilitation	7997	93.5	7245	84.7	1475	17.2	286	3.3	52	0.6
Reproductive Biology	5903	81.1	6096	83.8	628	8.6	426	5.9	38	0.5
Respiratory System	23015	93.3	20502	83.1	2800	11.4	1403	5.7	95	0.4
Rheumatology	21456	98.1	19343	88.5	3265	14.9	966	4.4	61	0.3
Sport Sciences	10720	84.5	8725	68.7	1199	9.4	310	2.4	39	0.3
Substance Abuse	3432	94.7	3208	88.5	356	9.8	221	6.1	24	0.7
Surgery	41890	89.7	30316	64.9	3700	7.9	738	1.6	133	0.3
Toxicology	19401	67.5	19289	67.1	400	1.4	1657	5.8	287	1
Transplantation	3979	89	3573	80	282	6.3	107	2.4	10	0.2
Tropical Medicine	28406	87.8	29342	90.7	1389	4.3	6635	20.5	515	1.6
Urology & Nephrology	22228	96.6	15995	69.5	1907	8.3	887	3.9	52	0.2
Virology	34934	88.5	36147	91.5	472	1.2	9278	23.5	885	2.2
